# Multi-species plasmids and *K. pneumoniae* clonal spread driving *bla*_NDM_ outbreak across seven UK healthcare sites

**DOI:** 10.1101/2025.05.09.25327284

**Authors:** Caitlin Duggan, Charlotte Brookfield, David Lawrie, Victoria Owen, Timothy Neal, James Cruise, Alice J Fraser, Lewis Kelly, Fabrice E Graf, Daire Cantillon, Joseph M Lewis, Thomas Edwards, Eva Heinz

## Abstract

**Background:** The NDM carbapenemase enables Gram-negative bacteria to hydrolyse almost all β-lactam antibiotics. In 2023, a large increase of *bla*_NDM_ in clinical isolates was identified in a clinical microbiology laboratory serving hospitals and GP practices in Merseyside, UK, raising concerns of a larger outbreak.

**Methods:** We used short read whole-genome sequencing and bioinformatic analyses to identify the outbreak(s) and identify potential links by combining with anonymised, routinely collected clinical metadata. A subset of isolates were long read sequenced to analyse resistance genes and plasmids at maximum resolution.

**Findings:** The outbreak included Enterobacter hormaechei, Klebsiella pneumoniae, Escherichia coli, Citrobacter freundii, Citrobacter brakii, and Enterobacter kobei and 28 sequence types. K. pneumoniae ST101 represented the only major clonal expansion (18/21 K. pneumoniae isolates), and combination with metadata strongly suggested a multisite hospital-associated outbreak. We identified four variants of bla_NDM_, and long read sequencing indicated bla_NDM-1_ spread across species was driven by an IncHI2/IncHI2A plasmid, representing 82% of bla_NDM1_ isolates.

**Interpretation:** This study captures an outbreak of *bla*_NDM_ positive *Enterobacterales* across eight healthcare settings and highlights the complex epidemiology of spread mediated by both expansion of successful lineages (*K. pneumoniae* ST101) and multi-species plasmids (IncHI2/IncHI2A). It also highlights the challenge recognising and tracing an outbreak linked to patients moving across different healthcare systems and the importance of linked surveillance systems.

**Funding:** We acknowledge funding from Wellcome (217303/Z/19/Z, to EH), BBSRC (BB/V011278/1, BB/V011278/2, to EH) and an Academy of Medical Sciences Springboard award (REF: SBF009\1181, to TE).

**Research in context:** *Evidence before the study:* We searched the pubmed database for similar reports using the search terms ((NDM) OR (New-Delhi metallo-β-lactamase)) AND (Enterobacterales) AND (hospitals) AND (outbreak) AND (plasmid) AND ((WGS) OR (whole genome sequencing)) (date of search 08. 03. 2026). We identified 75 studies, from 2019 to 2026, mainly focused on either country-wide surveillance data (n=25), single-species analyses (n=15), or single-hospital outbreaks (n=34). The studies, in particular high-resolution single-hospital outbreak studies, showed the complexity of tracking a plasmid-driven resistance outbreak across multiple species. Country-wide data gave important insights into the ease of spread of Enterobacteriaceae, and the importance of environmental sampling to track transmission, though limited resolution on patient movements.

*Added value of this study:* Our study combines high-resolution patient movement data, whole-genome sequence (WGS) information to track both plasmids and species, with the insight gained via inclusion of several different hospitals, some of which based in distinct administrative systems. Our study adds an overview of the full span of complexity in tracking an outbreak in modern healthcare systems by patients moving between different hospitals and within hospitals between wards on one side, with the resolution necessary to track the Russian doll-like movement of antimicrobial resistance determinants covering movement of insertion elements within plasmids and between plasmids and chromosomes, movements of plasmids between species, and transmission of plasmid-harbouring bacteria between patients, linking back to the clinical complexity.

*Implications of all the available evidence:* Current outbreak investigations usually focus on a specific species with a given resistance profile. Our work shows the relevance to consider mobile resistances in a different framework, i.e. that the movement of the resistance determinant itself needs to be monitored in addition to the putative clonal lineage which is the approach for typical pathogen spread. In addition, we highlight the complexity imposed by a modern clinical healthcare system, where patients need to be tracked across administrative boundaries to ensure capturing frequent transmission routes and identify high-risk points of transmission which might then spread into different hospitals and wards, losing the signal of clustered cases.

**Data sharing statement:** All metadata used in this study is provided in the supplementary tables, and all raw sequence data is available on SRA/ENA under BioProject PRJEB89345; detailed read accessions are given in Supplementary Table 1.
