## Supplementary material for "Multi-species plasmids and *K. pneumoniae* clonal spread driving *bla*_NDM_ outbreak across seven UK healthcare sites": Table S1

### Sheet: Sheet1
Isolate ID	Species	Sequence type	Date of sample	Hospital	Sample type	Biosample
NDM101	E.hormaechei	ST145	June 2023	Hospital 2	Clinical	SAMEA118261178
NDM102	E.hormaechei	ST106	July 2023	Hospital 2	Screening	SAMEA118261179
NDM103	E.hormaechei	ST118	September 2023	Hospital 2	Screening	SAMEA118261180
NDM104	E.hormaechei	ST118	October 2023	Hospital 2	Screening	SAMEA118261181
NDM105	E.hormaechei	ST106	October 2023	Hospital 2	Screening	SAMEA118261182
NDM106	E.hormaechei	ST175	November 2023	Hospital 2	Screening	SAMEA118261183
NDM107	E.kobei	ST56	November 2023	Hospital 2	Environmental	SAMEA118261184
NDM108	E.hormaechei	ST104	December 2023	Hospital 1	Screening	SAMEA118261185
NDM109	E.hormaechei	ST118	February 2023	Hospital 1	Screening	SAMEA118261186
NDM110	E.hormaechei	ST104	March 2023	Hospital 1	Screening	SAMEA118261187
NDM112	E.hormaechei	ST118	May 2023	Hospital 5	Clinical	SAMEA118261188
NDM113	E.hormaechei	ST111	August 2023	Hospital 1	Screening	SAMEA118261189
NDM114	E.hormaechei	ST111	July 2023	Hospital 1	Screening	SAMEA118261190
NDM115	E.hormaechei	ST145	July 2023	Hospital 1	Screening	SAMEA118261191
NDM116	E.hormaechei	ST146	June 2023	Hospital 1	Screening	SAMEA118261192
NDM117	E.hormaechei	ST161	October 2023	Hospital 1	Screening	SAMEA118261193
NDM118	E.hormaechei	ST102	October 2023	Hospital 1	Screening	SAMEA118261194
NDM119	E.hormaechei	ST161	November 2023	Hospital 1	Screening	SAMEA118261195
NDM120	E. hormaechei	ST106	December 2023	Hospital 1	Screening	SAMEA118261196
NDM121	E.hormaechei	ST161	November 2023	Hospital 5	Screening	SAMEA118261197
NDM122	E.hormaechei	ST111	September 2023	Hospital 5	Screening	SAMEA118261198
NDM123	E.hormaechei	ST106	December 2023	Hospital 5	Clinical	SAMEA118261199
NDM124	E.hormaechei	ST120	October 2023	Hospital 8	Screening	SAMEA118261200
NDM125	E.hormaechei	ST111	August 2023	Hospital 6	Clinical	SAMEA118261201
NDM126	E.coli	ST15578	December 2023	Hospital 1	Screening	SAMEA118261202
NDM127	E.coli	ST648	November 2023	Hospital 2	Screening	SAMEA118261203
NDM128	E.coli	ST648	November 2023	Hospital 2	Screening	SAMEA118261204
NDM129	E.coli	ST648	October 2023	Hospital 1	Screening	SAMEA118261205
NDM131	K.pneumoniae	ST101	September 2023	Hospital 1	Screening	SAMEA118261206
NDM132	K.pneumoniae	ST101	September 2023	Hospital 1	Screening	SAMEA118261207
NDM133	E.coli	ST648	September 2023	Hospital 3	Clinical	SAMEA118261208
NDM134	K.pneumoniae	ST101	October 2023	Hospital 3	Screening	SAMEA118261209
NDM135	K.pneumoniae	ST101	July 2023	Hospital 1	Screening	SAMEA118261210
NDM136	K.pneumoniae	ST101	July 2023	Hospital 1	Screening	SAMEA118261211
NDM137	K.pneumoniae	ST101	July 2023	Hospital 1	Screening	SAMEA118261212
NDM138	E.coli	ST1702	September 2023	Community GP site 7	Clinical	SAMEA118261213
NDM139	K.pneumoniae	ST101	July 2023	Hospital 5	Screening	SAMEA118261214
NDM140	K.pneumoniae	ST101	July 2023	Hospital 1	Screening	SAMEA118261215
NDM141	E.coli	ST9734	August 2023	Hospital 1	Screening	SAMEA118261216
NDM142	K.pneumoniae	ST101	May 2023	Hospital 1	Screening	SAMEA118261217
NDM143	K.pneumoniae	ST3702	May 2023	Hospital 1	Screening	SAMEA118261218
NDM144	K.pneumoniae	ST101	May 2023	Hospital 1	Screening	SAMEA118261219
NDM145	K.pneumoniae	ST101	May 2023	Hospital 1	Screening	SAMEA118261220
NDM146	K.pneumoniae	ST101	May 2023	Hospital 5	Screening	SAMEA118261221
NDM147	K.pneumoniae	ST101	May 2023	Hospital 1	Screening	SAMEA118261222
NDM148	K.pneumoniae	ST101	June 2023	Hospital 5	Screening	SAMEA118261223
NDM149	C.freundii	ST597	June 2023	Hospital 5	Screening	SAMEA118261224
NDM150	E.coli	ST167	January 2023	Hospital 2	Screening	SAMEA118261225
NDM151	E.coli	ST5308	January 2023	Hospital 1	Screening	SAMEA118261226
NDM152	C.freundii	ST112	January 2023	Hospital 1	Screening	SAMEA118261227
NDM153	E.coli	ST69	March 2023	Hospital 3	Screening	SAMEA118261228
NDM154	C.freundii	ST597	March 2023	Hospital 1	Screening	SAMEA118261229
NDM156	E.coli	ST5295	April 2023	Hospital 1	Screening	SAMEA118261230
NDM157	E.coli	ST405	May 2023	Hospital 2	Screening	SAMEA118261231
NDM158	K.pneumoniae	ST101	June 2023	Hospital 1	Screening	SAMEA118261232
NDM159	C.brakii	ST370	August 2023	Hospital 3	Screening	SAMEA118261233
NDM160	K.pneumoniae	ST101	November 2023	Hospital 1	Screening	SAMEA118261234
NDM161	E.coli	ST2659	December 2023	Hospital 1	Screening	SAMEA118261235
NDM162	K.pneumoniae	ST147	December 2023	Hospital 5	Screening	SAMEA118261236
NDM163	K.pneumoniae	ST101	July 2023	Hospital 5	Screening	SAMEA118261237
NDM164	K.pneumoniae	ST147	September 2023	Hospital 5	Screening	SAMEA118261238
NDM165	E.coli	ST410	October 2023	Hospital 5	Screening	SAMEA118261239
NDM166	K.pneumoniae	ST101	November 2023	Hospital 5	Screening	SAMEA118261240
NDM167	E.coli	ST405	March 2023	Hospital 4	Screening	SAMEA118261241
